# Pitfalls and solutions in case fatality risk estimation – A multi-country analysis on the role of demographics, surveillance, time lags between reporting and death and healthcare system capacity on COVID-19

**DOI:** 10.1101/2020.05.16.20104117

**Authors:** Patrizio Vanella, Christian Wiessner, Anja Holz, Gérard Krause, Annika Möhl, Sarah Wiegel, Berit Lange, Heiko Becher

## Abstract

European countries report large differences in COVID-19 case fatality risk (CFR) and high variation over the year. CFR estimates may both depend on the method used for estimation and of country-specific characteristics. While crude methods simply use cumulative total numbers of cases and deaths, the CFR can be influenced by the demographic characteristics of the cases, case detection rates, time lags between reporting of infections and deaths and infrastructural characteristics, such as healthcare capacities.

We used publicly available weekly data from the national health authorities of Germany, Italy, France and Spain on case and death numbers by age group connected to COVID-19 for the year 2020. We propose to use smoothed data of national weekly test rates for case adjustment and investigated the impact of different time lags from case reporting to death on the estimation of the CFR. Finally, we described the association between case fatality and the demand for hospital beds for COVID-19, taking into account national hospital bed capacities.

Crude CFR estimates differ considerably between the four study countries with end-of-year values of approximately 1.9%, 3.5%, 2.5% and 2.7% for Germany, Italy, France and Spain, respectively. Age-adjustment reduces the differences considerably, resulting in values of 1.61%, 2.4% and 2% for Germany, Italy and Spain, respectively. France’s age-specific data was restricted to hospitalised cases only and is therefore not comparable in that regard. International crude International CFR time series show smaller differences when adjusting for demographics of the cases or the test rates. Curves adjusted for age structure, testing or time lags show smaller variance over the year and a smaller degree of non-stationarity. The data does not suggest any connection of CFRs to hospital capacities for the four countries under study.
