## Supplement: Age-standardized CFRs for "Pitfalls and solutions in case fatality risk estimation – A multi-country analysis on the role of demographics, surveillance, time lags between reporting and death and healthcare system capacity on COVID-19"

### Sheet: Germany
Date	Age group	Confirmed cases nij	Observed deaths dij	Age-specific CFR, crude total CFR (%)	Standard european population (weights)	Age-standardized CFR (%)
2020-12-30	0-4	31026	9	0.0290079	0.05
	5-14	102056	4	0.00391942	0.11
	15-34	509062	54	0.0106077	0.24
	35-59	650359	1212	0.186359	0.345
	60-79	251215	9460	3.7657	0.205
	80+	153992	23563	15.3014	0.05
	Unknown	4554	21	0.461133
	Total	1702264	34323	2.01631	1	1.60576
2020-12-23	0-4	29140	5	0.0171585	0.05
	5-14	96508	4	0.00414473	0.11
	15-34	476413	54	0.0113347	0.24
	35-59	600071	1178	0.19631	0.345
	60-79	227962	9122	4.00154	0.205
	80+	136213	22627	16.6115	0.05
	Unknown	4111	19	0.462175
	Total	1570418	33009	2.10192	1	1.72265
2020-12-16	0-4	26078	3	0.0115039	0.05
	5-14	87476	4	0.00457268	0.11
	15-34	430932	47	0.0109066	0.24
	35-59	532598	1109	0.208225	0.345
	60-79	198419	8458	4.2627	0.205
	80+	114125	20555	18.011	0.05
	Unknown	3529	13	0.368376
	Total	1393157	30189	2.16695	1	1.84993
2020-12-09	0-4	23170	3	0.0129478	0.05
	5-14	77222	4	0.00517987	0.11
	15-34	387511	46	0.0118706	0.24
	35-59	471302	1022	0.216846	0.345
	60-79	173326	7616	4.39403	0.205
	80+	94854	17874	18.8437	0.05
	Unknown	3105	13	0.41868
	Total	1230490	26578	2.15995	1	1.92184
2020-12-02	0-4	20798	3	0.0144245	0.05
	5-14	68202	4	0.00586493	0.11
	15-34	350704	44	0.0125462	0.24
	35-59	420304	947	0.225313	0.345
	60-79	153061	6812	4.45051	0.205
	80+	79696	15399	19.3222	0.05
	Unknown	2714	9	0.331614
	Total	1095479	23218	2.11944	1	1.96057
2020-11-25	0-4	18461	1	0.00541682	0.05
	5-14	59594	3	0.00503406	0.11
	15-34	316859	41	0.0129395	0.24
	35-59	374800	871	0.232391	0.345
	60-79	135256	6099	4.50923	0.205
	80+	66905	13272	19.8371	0.05
	Unknown	2219	6	0.270392
	Total	974094	20293	2.08327	1	2.00035
2020-11-18	0-4	16089	1	0.00621543	0.05
	5-14	50164	3	0.00598038	0.11
	15-34	279003	38	0.0136199	0.24
	35-59	325929	796	0.244225	0.345
	60-79	117152	5371	4.58464	0.205
	80+	55928	11393	20.3708	0.05
	Unknown	1866	5	0.267953
	Total	846131	17607	2.08088	1	2.04689
2020-11-11	0-4	13721	1	0.0072881	0.05
	5-14	41307	3	0.00726269	0.11
	15-34	239290	34	0.0142087	0.24
	35-59	277344	714	0.257442	0.345
	60-79	99394	4736	4.76488	0.205
	80+	46319	9674	20.8856	0.05
	Unknown	1457	5	0.343171
	Total	718832	15167	2.10995	1	2.11447
2020-11-04	0-4	11309	1	0.00884251	0.05
	5-14	32909	3	0.00911605	0.11
	15-34	197523	29	0.0146818	0.24
	35-59	228609	646	0.282579	0.345
	60-79	81974	4279	5.21995	0.205
	80+	38667	8494	21.9671	0.05
	Unknown	1034	2	0.193424
	Total	592025	13454	2.27254	1	2.2709
2020-10-28	0-4	8952	1	0.0111707	0.05
	5-14	25511	1	0.00391988	0.11
	15-34	157871	28	0.017736	0.24
	35-59	183005	578	0.315838	0.345
	60-79	66073	3800	5.75121	0.205
	80+	32147	7476	23.2557	0.05
	Unknown	694	1	0.144092
	Total	474253	11885	2.50605	1	2.45599
2020-10-21	0-4	7239	1	0.0138141	0.05
	5-14	20342	0	0	0.11
	15-34	127489	25	0.0196095	0.24
	35-59	149699	530	0.354044	0.345
	60-79	54695	3454	6.31502	0.205
	80+	27470	6710	24.4266	0.05
	Unknown	403	0	0
	Total	387337	10720	2.76762	1	2.64345
2020-10-14	0-4	6223	1	0.0160694	0.05
	5-14	17327	0	0	0.11
	15-34	109827	25	0.0227631	0.24
	35-59	131478	501	0.381052	0.345
	60-79	48550	3311	6.81977	0.205
	80+	25220	6360	25.2181	0.05
	Unknown	304	0	0
	Total	338929	10198	3.00889	1	2.79669
2020-10-07	0-4	5631	1	0.0177588	0.05
	5-14	15356	0	0	0.11
	15-34	98606	24	0.0243393	0.24
	35-59	120279	487	0.404892	0.345
	60-79	45038	3224	7.1584	0.205
	80+	24071	6180	25.674	0.05
	Unknown	224	0	0
	Total	309205	9916	3.20693	1	2.89759
2020-09-30	0-4	5265	1	0.0189934	0.05
	5-14	14105	0	0	0.11
	15-34	91570	24	0.0262095	0.24
	35-59	113757	480	0.421952	0.345
	60-79	43007	3183	7.40112	0.205
	80+	23398	6083	25.9979	0.05
	Unknown	164	0	0
	Total	291266	9771	3.35467	1	2.96994
2020-09-23	0-4	4962	1	0.0201532	0.05
	5-14	13065	0	0	0.11
	15-34	86126	22	0.025544	0.24
	35-59	108887	476	0.43715	0.345
	60-79	41566	3144	7.56387	0.205
	80+	22940	6020	26.2424	0.05
	Unknown	139	0	0
	Total	277685	9663	3.47984	1	3.02067
2020-09-16	0-4	4661	1	0.0214546	0.05
	5-14	12191	0	0	0.11
	15-34	80894	22	0.0271961	0.24
	35-59	104673	473	0.451883	0.345
	60-79	40340	3105	7.69707	0.205
	80+	22553	5970	26.471	0.05
	Unknown	116	0	0
	Total	265428	9571	3.60587	1	3.06495
2020-09-09	0-4	4415	1	0.0226501	0.05
	5-14	11392	0	0	0.11
	15-34	76330	22	0.0288222	0.24
	35-59	101095	468	0.462931	0.345
	60-79	39362	3087	7.84259	0.205
	80+	22263	5934	26.6541	0.05
	Unknown	109	0	0
	Total	254966	9512	3.73069	1	3.1082
2020-09-02	0-4	4186	1	0.0238892	0.05
	5-14	10580	0	0	0.11
	15-34	72248	22	0.0304507	0.24
	35-59	98110	462	0.4709	0.345
	60-79	38726	3069	7.92491	0.205
	80+	22111	5907	26.7152	0.05
	Unknown	99	0	0
	Total	246060	9461	3.845	1	3.13133
2020-08-26	0-4	3977	1	0.0251446	0.05
	5-14	9844	0	0	0.11
	15-34	68127	22	0.0322926	0.24
	35-59	95368	459	0.481294	0.345
	60-79	38229	3062	8.00963	0.205
	80+	22009	5897	26.7936	0.05
	Unknown	92	0	0
	Total	237646	9441	3.97272	1	3.15671
2020-08-19	0-4	3718	1	0.0268962	0.05
	5-14	8924	0	0	0.11
	15-34	63652	21	0.0329919	0.24
	35-59	92274	457	0.495264	0.345
	60-79	37685	3049	8.09075	0.205
	80+	21897	5893	26.9124	0.05
	Unknown	88	0	0
	Total	228238	9421	4.12771	1	3.18435
2020-08-12	0-4	3421	1	0.0292312	0.05
	5-14	7909	0	0	0.11
	15-34	59703	21	0.0351741	0.24
	35-59	89428	453	0.506553	0.345
	60-79	37192	3035	8.16036	0.205
	80+	21757	5868	26.9706	0.05
	Unknown	81	0	0
	Total	219491	9378	4.27261	1	3.20607
2020-08-05	0-4	3203	1	0.0312207	0.05
	5-14	7151	0	0	0.11
	15-34	56990	21	0.0368486	0.24
	35-59	87097	452	0.518962	0.345
	60-79	36750	3031	8.24762	0.205
	80+	21618	5852	27.07	0.05
	Unknown	67	0	0
	Total	212876	9357	4.39552	1	3.23371
2020-07-29	0-4	3046	1	0.0328299	0.05
	5-14	6681	0	0	0.11
	15-34	54959	21	0.0382103	0.24
	35-59	85086	447	0.525351	0.345
	60-79	36305	3022	8.32392	0.205
	80+	21452	5832	27.1863	0.05
	Unknown	57	0	0
	Total	207586	9323	4.49115	1	3.25778
2020-07-22	0-4	2877	1	0.0347584	0.05
	5-14	6281	0	0	0.11
	15-34	53460	21	0.0392817	0.24
	35-59	83414	445	0.533484	0.345
	60-79	35941	3005	8.36092	0.205
	80+	21318	5815	27.2774	0.05
	Unknown	54	0	0
	Total	203345	9287	4.56712	1	3.27308
2020-07-15	0-4	2731	1	0.0366166	0.05
	5-14	6000	0	0	0.11
	15-34	52283	21	0.040166	0.24
	35-59	82222	443	0.538785	0.345
	60-79	35623	2992	8.39907	0.205
	80+	21222	5799	27.3254	0.05
	Unknown	53	0	0
	Total	200134	9256	4.6249	1	3.28543
2020-07-08	0-4	2595	1	0.0385356	0.05
	5-14	5781	0	0	0.11
	15-34	51359	21	0.0408886	0.24
	35-59	81317	441	0.542322	0.345
	60-79	35369	2986	8.44242	0.205
	80+	21154	5785	27.3471	0.05
	Unknown	52	0	0
	Total	197627	9234	4.67244	1	3.29689
2020-07-01	0-4	2451	1	0.0407997	0.05
	5-14	5549	0	0	0.11
	15-34	50468	19	0.0376476	0.24
	35-59	80371	437	0.543728	0.345
	60-79	35144	2973	8.45948	0.205
	80+	21066	5773	27.4043	0.05
	Unknown	50	0	0
	Total	195099	9203	4.71709	1	3.30307
2020-06-24	0-4	2310	1	0.04329	0.05
	5-14	5284	0	0	0.11
	15-34	49385	19	0.0384732	0.24
	35-59	79196	433	0.546745	0.345
	60-79	34866	2964	8.50112	0.205
	80+	20955	5766	27.5161	0.05
	Unknown	48	0	0
	Total	192044	9183	4.78172	1	3.31856
2020-06-17	0-4	2155	1	0.0464037	0.05
	5-14	4888	0	0	0.11
	15-34	47930	18	0.0375548	0.24
	35-59	77340	429	0.554694	0.345
	60-79	34537	2953	8.55025	0.205
	80+	20824	5750	27.6124	0.05
	Unknown	44	0	0
	Total	187184	9151	4.88877	1	3.33612
2020-06-10	0-4	2040	1	0.0490196	0.05
	5-14	4644	0	0	0.11
	15-34	47098	18	0.0382182	0.24
	35-59	76499	424	0.554256	0.345
	60-79	34317	2938	8.56135	0.205
	80+	20657	5728	27.7291	0.05
	Unknown	44	0	0
	Total	185299	9109	4.91584	1	3.34437
2020-06-03	0-4	1924	1	0.0519751	0.05
	5-14	4412	0	0	0.11
	15-34	46166	18	0.0389897	0.24
	35-59	75587	419	0.554328	0.345
	60-79	34034	2925	8.59435	0.205
	80+	20489	5710	27.8686	0.05
	Unknown	42	0	0
	Total	182654	9073	4.96732	1	3.35847
2020-05-27	0-4	1835	1	0.0544959	0.05
	5-14	4214	0	0	0.11
	15-34	45277	18	0.0397553	0.24
	35-59	74716	417	0.558113	0.345
	60-79	33686	2909	8.63563	0.205
	80+	20264	5676	28.0103	0.05
	Unknown	40	0	0
	Total	180032	9021	5.01078	1	3.37563
2020-05-20	0-4	1738	1	0.0575374	0.05
	5-14	4015	0	0	0.11
	15-34	44240	18	0.0406872	0.24
	35-59	73499	412	0.560552	0.345
	60-79	33186	2886	8.69644	0.205
	80+	19942	5616	28.1617	0.05
	Unknown	39	0	0
	Total	176659	8933	5.05663	1	3.39689
2020-05-13	0-4	1601	1	0.062461	0.05
	5-14	3802	0	0	0.11
	15-34	42904	18	0.0419541	0.24
	35-59	71851	405	0.563666	0.345
	60-79	32581	2843	8.72594	0.205
	80+	19397	5511	28.4116	0.05
	Unknown	38	0	0
	Total	172174	8778	5.09833	1	3.41706
2020-05-06	0-4	1487	1	0.0672495	0.05
	5-14	3559	0	0	0.11
	15-34	41205	18	0.043684	0.24
	35-59	69628	396	0.568737	0.345
	60-79	31631	2768	8.75091	0.205
	80+	18687	5370	28.7366	0.05
	Unknown	38	0	0
	Total	166235	8553	5.14513	1	3.44082
2020-04-29	0-4	1350	1	0.0740741	0.05
	5-14	3322	0	0	0.11
	15-34	39318	18	0.0457806	0.24
	35-59	67275	383	0.569305	0.345
	60-79	30497	2675	8.77135	0.205
	80+	17756	5167	29.1	0.05
	Unknown	38	0	0
	Total	159556	8244	5.16684	1	3.46423
2020-04-22	0-4	1167	1	0.0856898	0.05
	5-14	3008	0	0	0.11
	15-34	36276	16	0.0441063	0.24
	35-59	63469	363	0.571933	0.345
	60-79	28557	2497	8.74392	0.205
	80+	15998	4776	29.8537	0.05
	Unknown	35	0	0
	Total	148510	7653	5.15319	1	3.49738
2020-04-15	0-4	995	1	0.100503	0.05
	5-14	2592	0	0	0.11
	15-34	31938	10	0.0313107	0.24
	35-59	57154	320	0.559891	0.345
	60-79	25403	2181	8.5856	0.205
	80+	13193	4027	30.5238	0.05
	Unknown	28	0	0
	Total	131303	6539	4.98008	1	3.49194
2020-04-08	0-4	812	0	0	0.05
	5-14	2135	0	0	0.11
	15-34	26764	8	0.0298909	0.24
	35-59	48795	256	0.524644	0.345
	60-79	21141	1714	8.10747	0.205
	80+	9250	2939	31.773	0.05
	Unknown	24	0	0
	Total	108921	4917	4.51428	1	3.43886
2020-04-01	0-4	516	0	0	0.05
	5-14	1443	0	0	0.11
	15-34	18855	4	0.0212145	0.24
	35-59	34955	177	0.506365	0.345
	60-79	13845	1038	7.49729	0.205
	80+	4512	1456	32.2695	0.05
	Unknown	20	0	0
	Total	74146	2675	3.60775	1	3.33021
2020-03-25	0-4	269	0	0	0.05
	5-14	773	0	0	0.11
	15-34	10183	3	0.0294609	0.24
	35-59	19474	62	0.318373	0.345
	60-79	6418	358	5.57806	0.205
	80+	1409	451	32.0085	0.05
	Unknown	14	0	0
	Total	38540	874	2.26777	1	2.86084
2020-03-18	0-4	76	0	0	0.05
	5-14	310	0	0	0.11
	15-34	3257	0	0	0.24
	35-59	6849	15	0.21901	0.345
	60-79	1803	71	3.93788	0.205
	80+	291	91	31.2715	0.05
	Unknown	2	0	0
	Total	12588	177	1.4061	1	2.4464
2020-03-11	0-4	20	0	0	0.05
	5-14	66	0	0	0.11
	15-34	570	0	0	0.24
	35-59	1034	1	0.0967118	0.345
	60-79	279	9	3.22581	0.205
	80+	40	13	32.5	0.05
	Unknown	0	0	-
	Total	2009	23	1.14485	1	2.31966
2020-03-04	0-4	7	0	0	0.05
	5-14	10	0	0	0.11
	15-34	110	0	0	0.24
	35-59	127	0	0	0.345
	60-79	39	0	0	0.205
	80+	1	0	0	0.05
	Unknown	0	0	-
	Total	294	0	0	1	0
Sources specified in accompanying paper

### Sheet: Italy
Date	Age group	Confirmed cases nij	Observed deaths dij	Age-specific CFR, crude total CFR (%)	Standard european population (weights)	Age-standardized CFR (%)
2020-12-29	0-9	78664	9	0.0114411	0.105
	10-19	170048	10	0.00588069	0.11
	20-29	245458	35	0.0142591	0.12
	30-39	251226	150	0.0597072	0.135
	40-49	326571	602	0.18434	0.14
	50-59	368635	2376	0.64454	0.135
	60-69	229200	6818	2.97469	0.115
	70-79	172071	17493	10.1662	0.09
	80-89	149953	29224	19.4888	0.04
	90+	57988	14080	24.2809	0.01
	Unknown	120	2	1.66667
	Total	2049934	70799	3.45372	1	2.40384
2020-12-22	0-9	74520	7	0.00939345	0.105
	10-19	163404	9	0.00550782	0.11
	20-29	235677	35	0.0148508	0.12
	30-39	240471	146	0.0607142	0.135
	40-49	312629	580	0.185523	0.14
	50-59	353402	2272	0.642894	0.135
	60-69	219220	6548	2.98695	0.115
	70-79	164483	16798	10.2126	0.09
	80-89	143620	27857	19.3963	0.04
	90+	55476	13285	23.9473	0.01
	Unknown	121	3	2.47934
	Total	1963023	67540	3.44061	1	2.40229
2020-12-16	0-9	69974	7	0.0100037	0.105
	10-19	155420	7	0.00450392	0.11
	20-29	224352	31	0.0138176	0.12
	30-39	228545	138	0.060382	0.135
	40-49	297069	545	0.183459	0.14
	50-59	336489	2145	0.637465	0.135
	60-69	207996	6190	2.97602	0.115
	70-79	156264	15862	10.1508	0.09
	80-89	137208	26199	19.0944	0.04
	90+	53203	12356	23.2243	0.01
	Unknown	125	7	5.6
	Total	1866645	63487	3.40113	1	2.37493
2020-12-09	0-9	64888	7	0.0107878	0.105
	10-19	146376	6	0.00409903	0.11
	20-29	211943	31	0.0146266	0.12
	30-39	215097	128	0.059508	0.135
	40-49	279227	517	0.185154	0.14
	50-59	316545	2019	0.637824	0.135
	60-69	195331	5795	2.96676	0.115
	70-79	146577	14997	10.2315	0.09
	80-89	128712	24500	19.0347	0.04
	90+	49895	11387	22.8219	0.01
	Unknown	124	6	4.83871
	Total	1754715	59393	3.38477	1	2.37502
2020-12-02	0-9	59044	7	0.0118556	0.105
	10-19	135691	5	0.00368484	0.11
	20-29	197408	26	0.0131707	0.12
	30-39	199230	118	0.059228	0.135
	40-49	258316	493	0.190852	0.14
	50-59	293397	1893	0.645201	0.135
	60-69	180294	5452	3.02395	0.115
	70-79	135507	14142	10.4364	0.09
	80-89	119097	23092	19.3892	0.04
	90+	46160	10587	22.9354	0.01
	Unknown	125	9	7.2
	Total	1624269	55824	3.43687	1	2.417
2020-11-25	0-9	51938	7	0.0134776	0.105
	10-19	122212	3	0.00245475	0.11
	20-29	178532	21	0.0117626	0.12
	30-39	178453	100	0.0560372	0.135
	40-49	230654	450	0.195097	0.14
	50-59	262420	1732	0.660011	0.135
	60-69	160621	4956	3.08552	0.115
	70-79	121048	12760	10.5413	0.09
	80-89	107062	20509	19.1562	0.04
	90+	41474	9388	22.6359	0.01
	Unknown	115	5	4.34783
	Total	1454529	49931	3.4328	1	2.42323
2020-11-18	0-9	43841	6	0.0136858	0.105
	10-19	105378	2	0.00189793	0.11
	20-29	152675	15	0.00982479	0.12
	30-39	150360	90	0.0598563	0.135
	40-49	193504	410	0.211882	0.14
	50-59	220532	1588	0.720077	0.135
	60-69	134416	4487	3.33814	0.115
	70-79	102186	11632	11.3832	0.09
	80-89	92089	18734	20.3434	0.04
	90+	36266	8584	23.6696	0.01
	Unknown	120	9	7.5
	Total	1231367	45557	3.69971	1	2.59658
2020-11-11	0-9	34309	4	0.0116587	0.105
	10-19	85064	1	0.00117559	0.11
	20-29	122052	13	0.0106512	0.12
	30-39	118862	85	0.0715115	0.135
	40-49	151099	363	0.24024	0.14
	50-59	172707	1441	0.834361	0.135
	60-69	105716	4131	3.90764	0.115
	70-79	82135	10703	13.031	0.09
	80-89	76991	17153	22.2792	0.04
	90+	30926	7836	25.3379	0.01
	Unknown	114	7	6.14035
	Total	979975	41737	4.25899	1	2.92527
2020-11-07	0-9	29237	4	0.0136813	0.105
	10-19	73182	0	0	0.11
	20-29	104884	13	0.0123946	0.12
	30-39	101273	81	0.0799818	0.135
	40-49	128375	350	0.272639	0.14
	50-59	146908	1388	0.944809	0.135
	60-69	90879	3981	4.38055	0.115
	70-79	71995	10323	14.3385	0.09
	80-89	69340	16533	23.8434	0.04
	90+	28400	7535	26.5317	0.01
	Unknown	106	4	3.77358
	Total	844579	40212	4.76119	1	3.19272
2020-10-27	0-9	17115	4	0.0233713	0.105
	10-19	39862	0	0	0.11
	20-29	62925	14	0.0222487	0.12
	30-39	61176	74	0.120962	0.135
	40-49	77187	326	0.422351	0.14
	50-59	91208	1314	1.44066	0.135
	60-69	59521	3739	6.28182	0.115
	70-79	51553	9666	18.7496	0.09
	80-89	54214	15338	28.2916	0.04
	90+	23462	6928	29.5286	0.01
	Unknown	101	3	2.9703
	Total	538324	37406	6.9486	1	4.1119
2020-10-20	0-9	11959	4	0.0334476	0.105
	10-19	25158	0	0	0.11
	20-29	45479	15	0.0329823	0.12
	30-39	45135	71	0.157306	0.135
	40-49	58411	321	0.549554	0.14
	50-59	71016	1288	1.81368	0.135
	60-69	48156	3671	7.62314	0.115
	70-79	44235	9532	21.5485	0.09
	80-89	48642	14993	30.8232	0.04
	90+	21545	6745	31.3066	0.01
	Unknown	23	1	4.34783
	Total	419759	36641	8.72906	1	4.71251
2020-10-13	0-9	8863	4	0.0451314	0.105
	10-19	17040	0	0	0.11
	20-29	36454	15	0.0411477	0.12
	30-39	36701	70	0.19073	0.135
	40-49	48908	320	0.65429	0.14
	50-59	60958	1270	2.0834	0.135
	60-69	42289	3629	8.58143	0.115
	70-79	40639	9454	23.2634	0.09
	80-89	46005	14808	32.1878	0.04
	90+	20619	6662	32.31	0.01
	Unknown	23	1	4.34783
	Total	358499	36233	10.1069	1	5.09946
2020-10-06	0-9	6924	4	0.0577701	0.105
	10-19	13209	0	0	0.11
	20-29	31734	15	0.0472679	0.12
	30-39	32384	70	0.216156	0.135
	40-49	44161	319	0.722357	0.14
	50-59	55978	1263	2.25624	0.135
	60-69	39429	3613	9.16331	0.115
	70-79	38786	9409	24.2588	0.09
	80-89	44593	14736	33.0455	0.04
	90+	20156	6621	32.8488	0.01
	Unknown	22	1	4.54545
	Total	327376	36051	11.0121	1	5.33402
2020-09-29	0-9	5839	4	0.0685049	0.105
	10-19	11372	0	0	0.11
	20-29	29157	15	0.0514456	0.12
	30-39	30022	70	0.233162	0.135
	40-49	41658	318	0.763359	0.14
	50-59	53298	1255	2.35468	0.135
	60-69	37810	3599	9.51865	0.115
	70-79	37723	9372	24.8443	0.09
	80-89	43880	14686	33.4686	0.04
	90+	19893	6580	33.077	0.01
	Unknown	22	1	4.54545
	Total	310674	35900	11.5555	1	5.46974
2020-09-22	0-9	5074	4	0.0788333	0.105
	10-19	10261	0	0	0.11
	20-29	27284	15	0.0549773	0.12
	30-39	28366	69	0.243249	0.135
	40-49	39857	314	0.787816	0.14
	50-59	51318	1248	2.4319	0.135
	60-69	36620	3588	9.79792	0.115
	70-79	37016	9339	25.2296	0.09
	80-89	43439	14617	33.6495	0.04
	90+	19747	6532	33.0784	0.01
	Unknown	22	1	4.54545
	Total	299004	35727	11.9487	1	5.56051
2020-09-15	0-9	4453	4	0.0898271	0.105
	10-19	9321	0	0	0.11
	20-29	25607	15	0.0585777	0.12
	30-39	26734	68	0.254358	0.135
	40-49	38193	313	0.819522	0.14
	50-59	49663	1245	2.5069	0.135
	60-69	35591	3575	10.0447	0.115
	70-79	36430	9321	25.5861	0.09
	80-89	43066	14586	33.8689	0.04
	90+	19643	6513	33.1568	0.01
	Unknown	22	1	4.54545
	Total	288723	35641	12.3444	1	5.64817
2020-09-08	0-9	3889	4	0.102854	0.105
	10-19	8411	0	0	0.11
	20-29	23674	15	0.0633606	0.12
	30-39	25160	68	0.27027	0.135
	40-49	36627	312	0.851831	0.14
	50-59	48011	1242	2.58691	0.135
	60-69	34675	3572	10.3014	0.115
	70-79	35868	9299	25.9256	0.09
	80-89	42721	14557	34.0746	0.04
	90+	19534	6499	33.2702	0.01
	Unknown	23	1	4.34783
	Total	278593	35569	12.7674	1	5.73703
2020-09-01	0-9	3437	4	0.116381	0.105
	10-19	7495	0	0	0.11
	20-29	21547	16	0.0742563	0.12
	30-39	23609	68	0.288026	0.135
	40-49	35124	314	0.893976	0.14
	50-59	46546	1246	2.67692	0.135
	60-69	33914	3597	10.6062	0.115
	70-79	35411	9360	26.4325	0.09
	80-89	42477	14736	34.6917	0.04
	90+	19460	6616	33.9979	0.01
	Unknown	22	0	0
	Total	269042	35957	13.3648	1	5.87284
2020-08-25	0-9	3139	4	0.127429	0.105
	10-19	6405	0	0	0.11
	20-29	18834	16	0.0849527	0.12
	30-39	22218	68	0.306058	0.135
	40-49	34115	312	0.914554	0.14
	50-59	45460	1245	2.73867	0.135
	60-69	33392	3594	10.7631	0.115
	70-79	35099	9352	26.6446	0.09
	80-89	42255	14720	34.8361	0.04
	90+	19369	6601	34.0802	0.01
	Unknown	21	0	0
	Total	260307	35912	13.796	1	5.93267
2020-08-18	0-9	2941	4	0.136008	0.105
	10-19	5575	0	0	0.11
	20-29	16757	16	0.0954825	0.12
	30-39	21293	67	0.314657	0.135
	40-49	33462	313	0.935389	0.14
	50-59	44775	1241	2.77164	0.135
	60-69	33097	3592	10.8529	0.115
	70-79	34925	9335	26.7287	0.09
	80-89	42112	14687	34.876	0.04
	90+	19324	6588	34.0923	0.01
	Unknown	22	0	0
	Total	254283	35843	14.0957	1	5.96298
2020-08-11	0-9	2784	4	0.143678	0.105
	10-19	4964	0	0	0.11
	20-29	15911	16	0.100559	0.12
	30-39	20847	67	0.321389	0.135
	40-49	33082	313	0.946134	0.14
	50-59	44392	1233	2.77753	0.135
	60-69	32887	3582	10.8918	0.115
	70-79	34788	9285	26.6902	0.09
	80-89	42011	14609	34.7742	0.04
	90+	19286	6535	33.8847	0.01
	Unknown	21	0	0
	Total	250973	35644	14.2023	1	5.96246
2020-08-04	0-9	2647	4	0.151114	0.105
	10-19	4517	0	0	0.11
	20-29	15353	16	0.104214	0.12
	30-39	20436	67	0.327853	0.135
	40-49	32715	306	0.935351	0.14
	50-59	44096	1190	2.69866	0.135
	60-69	32700	3448	10.5443	0.115
	70-79	34673	9017	26.0058	0.09
	80-89	41938	14030	33.4541	0.04
	90+	19247	6242	32.431	0.01
	Unknown	21	0	0
	Total	248343	34320	13.8196	1	5.7835
2020-07-28	0-9	2534	4	0.157853	0.105
	10-19	4353	0	0	0.11
	20-29	14950	16	0.107023	0.12
	30-39	20125	66	0.32795	0.135
	40-49	32411	303	0.934868	0.14
	50-59	43837	1188	2.71004	0.135
	60-69	32565	3440	10.5635	0.115
	70-79	34560	8999	26.0388	0.09
	80-89	41860	13980	33.397	0.04
	90+	19212	6215	32.3496	0.01
	Unknown	21	0	0
	Total	246428	34211	13.8828	1	5.7881
2020-07-21	0-9	2428	4	0.164745	0.105
	10-19	4218	0	0	0.11
	20-29	14671	16	0.109059	0.12
	30-39	19825	66	0.332913	0.135
	40-49	32131	303	0.943015	0.14
	50-59	43608	1185	2.71739	0.135
	60-69	32417	3433	10.5901	0.115
	70-79	34437	8988	26.0998	0.09
	80-89	41769	13941	33.3764	0.04
	90+	19179	6190	32.2749	0.01
	Unknown	25	0	0
	Total	244708	34126	13.9456	1	5.79885
2020-07-14	0-9	2349	4	0.170285	0.105
	10-19	4110	0	0	0.11
	20-29	14444	16	0.110773	0.12
	30-39	19558	66	0.337458	0.135
	40-49	31901	300	0.940409	0.14
	50-59	43420	1187	2.73376	0.135
	60-69	32313	3431	10.618	0.115
	70-79	34353	8967	26.1025	0.09
	80-89	41686	13926	33.4069	0.04
	90+	19160	6169	32.1973	0.01
	Unknown	22	0	0
	Total	243316	34066	14.0007	1	5.80599
2020-07-07	0-9	2246	4	0.178094	0.105
	10-19	4000	0	0	0.11
	20-29	14215	16	0.112557	0.12
	30-39	19308	66	0.341827	0.135
	40-49	31665	298	0.941102	0.14
	50-59	43230	1176	2.72033	0.135
	60-69	32180	3423	10.637	0.115
	70-79	34240	8951	26.1419	0.09
	80-89	41596	13880	33.3686	0.04
	90+	19108	6136	32.1122	0.01
	Unknown	61	1	1.63934
	Total	241849	33951	14.0381	1	5.80925
2020-06-30	0-9	2189	4	0.182732	0.105
	10-19	3903	0	0	0.11
	20-29	14005	16	0.114245	0.12
	30-39	19098	66	0.345586	0.135
	40-49	31429	296	0.941805	0.14
	50-59	43041	1174	2.72763	0.135
	60-69	32057	3411	10.6404	0.115
	70-79	34129	8909	26.1039	0.09
	80-89	41486	13792	33.245	0.04
	90+	19080	6068	31.8029	0.01
	Unknown	38	0	0
	Total	240455	33736	14.0301	1	5.80046
2020-06-23	0-9	2157	4	0.185443	0.105
	10-19	3845	0	0	0.11
	20-29	13856	16	0.115473	0.12
	30-39	18967	66	0.347973	0.135
	40-49	31317	292	0.932401	0.14
	50-59	42927	1170	2.72556	0.135
	60-69	31972	3397	10.6249	0.115
	70-79	34100	8879	26.0381	0.09
	80-89	41440	13718	33.1033	0.04
	90+	19090	6000	31.4301	0.01
	Unknown	38	0	0
	Total	239709	33542	13.9928	1	5.78252
2020-06-16	0-9	2099	4	0.190567	0.105
	10-19	3744	0	0	0.11
	20-29	13673	15	0.109705	0.12
	30-39	18755	65	0.346574	0.135
	40-49	31057	286	0.920887	0.14
	50-59	42704	1159	2.71403	0.135
	60-69	31777	3367	10.5957	0.115
	70-79	33916	8830	26.0349	0.09
	80-89	41297	13588	32.9031	0.04
	90+	19020	5895	30.9937	0.01
	Unknown	40	0	0
	Total	238082	33209	13.9486	1	5.76299
2020-06-09	0-9	2025	4	0.197531	0.105
	10-19	3651	0	0	0.11
	20-29	13426	15	0.111724	0.12
	30-39	18495	64	0.346039	0.135
	40-49	30711	282	0.918238	0.14
	50-59	42325	1143	2.70053	0.135
	60-69	31479	3342	10.6166	0.115
	70-79	33672	8760	26.0157	0.09
	80-89	41083	13427	32.6826	0.04
	90+	18915	5788	30.6001	0.01
	Unknown	45	0	0
	Total	235827	32825	13.9191	1	5.74961
2020-06-03	0-9	1986	5	0.251762	0.105
	10-19	3570	0	0	0.11
	20-29	13250	15	0.113208	0.12
	30-39	18287	63	0.344507	0.135
	40-49	30444	279	0.916437	0.14
	50-59	42038	1133	2.69518	0.135
	60-69	31286	3307	10.5702	0.115
	70-79	33474	8677	25.9216	0.09
	80-89	40901	13233	32.3537	0.04
	90+	18837	5641	29.9464	0.01
	Unknown	46	1	2.17391
	Total	234119	32354	13.8195	1	5.72081
2020-05-26	0-9	1919	4	0.208442	0.105
	10-19	3442	0	0	0.11
	20-29	12933	12	0.0927859	0.12
	30-39	17934	62	0.345712	0.135
	40-49	29942	273	0.911763	0.14
	50-59	41435	1109	2.67648	0.135
	60-69	30880	3259	10.5538	0.115
	70-79	33141	8562	25.8351	0.09
	80-89	40532	12980	32.0241	0.04
	90+	18602	5415	29.1098	0.01
	Unknown	51	0	0
	Total	230811	31676	13.7238	1	5.67956
2020-05-20	0-9	1851	4	0.216099	0.105
	10-19	3312	0	0	0.11
	20-29	12599	14	0.11112	0.12
	30-39	17528	61	0.348015	0.135
	40-49	29390	268	0.911875	0.14
	50-59	40803	1101	2.69833	0.135
	60-69	30466	3219	10.5659	0.115
	70-79	32824	8447	25.7342	0.09
	80-89	40080	12691	31.6642	0.04
	90+	18300	5212	28.4809	0.01
	Unknown	51	0	0
	Total	227204	31017	13.6516	1	5.65748
2020-05-14	0-9	1774	3	0.169109	0.105
	10-19	3148	0	0	0.11
	20-29	12115	12	0.0990508	0.12
	30-39	16981	59	0.347447	0.135
	40-49	28627	258	0.901247	0.14
	50-59	39822	1063	2.66938	0.135
	60-69	30010	3127	10.4199	0.115
	70-79	32353	8221	25.4103	0.09
	80-89	39340	12104	30.7677	0.04
	90+	17852	4844	27.1342	0.01
	Unknown	52	1	1.92308
	Total	222074	29692	13.3703	1	5.55035
2020-05-07	0-9	1642	3	0.182704	0.105
	10-19	2908	0	0	0.11
	20-29	11457	9	0.0785546	0.12
	30-39	16189	54	0.33356	0.135
	40-49	27553	246	0.892825	0.14
	50-59	38399	993	2.586	0.135
	60-69	29252	2976	10.1737	0.115
	70-79	31627	7849	24.8174	0.09
	80-89	38042	11395	29.9537	0.04
	90+	16978	4430	26.0926	0.01
	Unknown	56	0	0
	Total	214103	27955	13.0568	1	5.41036
2020-04-28	0-9	1478	2	0.135318	0.105
	10-19	2511	0	0	0.11
	20-29	10377	8	0.0770936	0.12
	30-39	14907	49	0.328705	0.135
	40-49	25644	224	0.873499	0.14
	50-59	35986	918	2.55099	0.135
	60-69	27880	2727	9.78121	0.115
	70-79	30158	7291	24.176	0.09
	80-89	35262	10241	29.0426	0.04
	90+	15186	3755	24.7267	0.01
	Unknown	81	0	0
	Total	199470	25215	12.641	1	5.24416
2020-04-23	0-9	1304	2	0.153374	0.105
	10-19	2146	0	0	0.11
	20-29	8963	7	0.0780989	0.12
	30-39	13137	48	0.36538	0.135
	40-49	22767	203	0.891641	0.14
	50-59	32524	861	2.64728	0.135
	60-69	25707	2576	10.0206	0.115
	70-79	27615	6882	24.9212	0.09
	80-89	30534	9396	30.7723	0.04
	90+	12328	3213	26.0626	0.01
	Unknown	118	0	0
	Total	177143	23188	13.09	1	5.44381
2020-04-16	0-9	1123	1	0.0890472	0.105
	10-19	1804	0	0	0.11
	20-29	7737	7	0.0904743	0.12
	30-39	11686	40	0.34229	0.135
	40-49	20519	178	0.867489	0.14
	50-59	29858	756	2.53198	0.135
	60-69	24040	2284	9.50083	0.115
	70-79	25717	6203	24.1202	0.09
	80-89	26706	8070	30.2179	0.04
	90+	9813	2455	25.0178	0.01
	Unknown	104	2	1.92308
	Total	159107	19996	12.5676	1	5.25199
2020-04-09	0-9	938	1	0.10661	0.105
	10-19	1432	0	0	0.11
	20-29	6360	7	0.110063	0.12
	30-39	9956	36	0.361591	0.135
	40-49	17745	153	0.862215	0.14
	50-59	26391	638	2.41749	0.135
	60-69	21734	1957	9.00433	0.115
	70-79	22934	5366	23.3976	0.09
	80-89	21636	6711	31.0177	0.04
	90+	6842	1784	26.0742	0.01
	Unknown	142	1	0.704225
	Total	136110	16654	12.2357	1	5.16302
2020-04-02	0-9	693	0	0	0.105
	10-19	931	0	0	0.11
	20-29	4530	6	0.13245	0.12
	30-39	7466	29	0.388428	0.135
	40-49	13701	110	0.802861	0.14
	50-59	20975	479	2.28367	0.135
	60-69	18089	1448	8.00486	0.115
	70-79	19238	4196	21.811	0.09
	80-89	16252	5029	30.9439	0.04
	90+	4356	1251	28.719	0.01
	Unknown	168	2	1.19048
	Total	106399	12550	11.7952	1	4.89752
2020-03-26	0-9	428	0	0	0.105
	10-19	512	0	0	0.11
	20-29	2778	0	0	0.12
	30-39	5033	17	0.337771	0.135
	40-49	9295	67	0.720818	0.14
	50-59	14508	243	1.67494	0.135
	60-69	13243	761	5.74643	0.115
	70-79	14198	2403	16.9249	0.09
	80-89	11001	2702	24.5614	0.04
	90+	2538	608	23.9559	0.01
	Unknown	246	0	0
	Total	73780	6801	9.21795	1	3.77873
2020-03-19	0-9	205	0	0	0.105
	10-19	270	0	0	0.11
	20-29	1374	0	0	0.12
	30-39	2525	9	0.356436	0.135
	40-49	4396	25	0.568699	0.14
	50-59	6834	83	1.21452	0.135
	60-69	6337	312	4.92347	0.115
	70-79	7121	1090	15.3068	0.09
	80-89	5352	1243	23.225	0.04
	90+	1115	285	25.5605	0.01
	Unknown	202	0	0
	Total	35731	3047	8.52761	1	3.42011
2020-03-11	0-49	2484	1	0.0402576	0.61
	50-59	2000	10	0.5	0.135
	60-69	2080	52	2.5	0.115
	70-79	2477	213	8.59911	0.09
	80+	2142	332	15.4995	0.05
	Unknown	355	11	3.09859
	Total	11538	619	5.36488	1	1.92845
2020-03-04	0-69	1600	8	0.5	0.86
	70-79	453	24	5.29801	0.09
	80+	376	41	10.9043	0.05
	Unknown	571	32	5.6042
	Total	3000	105	3.5	1	1.45203
Sources specified in accompanying paper

### Sheet: France
Date	Age group	Confirmed cases nij	Observed deaths dij	Age-specific CFR, crude total CFR (%)	Standard european population (weights)	Age-standardized CFR (%)
2020-12-30	0-14	2488	4	0.160772	0.16
	15-44	25746	348	1.35167	0.38
	45-64	57333	3705	6.46225	0.265
	65-74	49898	7350	14.73	0.105
	75+	123524	32635	26.42	0.09
	Unknown	2341509	20036	0.855688
	Total	2600498	64078	2.46407	1	6.1763
2020-12-23	0-14	2448	4	0.163399	0.16
	15-44	25260	337	1.33413	0.38
	45-64	56137	3595	6.40398	0.265
	65-74	48550	7067	14.5561	0.105
	75+	119325	31267	26.2032	0.09
	Unknown	2254155	19432	0.862053
	Total	2505875	61702	2.46229	1	6.11685
2020-12-16	0-14	2389	4	0.167434	0.16
	15-44	24672	330	1.33755	0.38
	45-64	54749	3464	6.32706	0.265
	65-74	47052	6785	14.4202	0.105
	75+	114407	29849	26.0902	0.09
	Unknown	2165793	18640	0.860655
	Total	2409062	59072	2.45207	1	6.07397
2020-12-09	0-14	2351	4	0.17014	0.16
	15-44	24111	321	1.33134	0.38
	45-64	53512	3356	6.27149	0.265
	65-74	45684	6506	14.2413	0.105
	75+	109229	28338	25.9437	0.09
	Unknown	2089329	17827	0.85324
	Total	2324216	56352	2.42456	1	6.02534
2020-12-02	0-14	2301	4	0.173837	0.16
	15-44	23610	312	1.32147	0.38
	45-64	52249	3205	6.13409	0.265
	65-74	44267	6176	13.9517	0.105
	75+	104384	26799	25.6735	0.09
	Unknown	2017824	17010	0.842987
	Total	2244635	53506	2.38373	1	5.93105
2020-11-25	0-14	2256	3	0.132979	0.16
	15-44	22977	301	1.31001	0.38
	45-64	50805	3046	5.99547	0.265
	65-74	42738	5793	13.5547	0.105
	75+	99444	25068	25.2082	0.09
	Unknown	1951877	16026	0.821056
	Total	2170097	50237	2.31497	1	5.79985
2020-11-18	0-14	2192	3	0.136861	0.16
	15-44	22140	287	1.2963	0.38
	45-64	48736	2884	5.9176	0.265
	65-74	40544	5391	13.2967	0.105
	75+	93053	23005	24.7225	0.09
	Unknown	1858473	14703	0.791133
	Total	2065138	46273	2.24067	1	5.70383
2020-11-11	0-14	2139	3	0.140252	0.16
	15-44	20588	266	1.29201	0.38
	45-64	44896	2583	5.7533	0.265
	65-74	37117	4850	13.0668	0.105
	75+	86434	21083	24.392	0.09
	Unknown	1674364	13422	0.801618
	Total	1865538	42207	2.26246	1	5.60532
2020-11-03	0-14	1953	3	0.15361	0.16
	15-44	19131	255	1.33292	0.38
	45-64	41051	2443	5.95113	0.265
	65-74	33077	4458	13.4776	0.105
	75+	76854	18901	24.5934	0.09
	Unknown	1429301	12229	0.855593
	Total	1601367	38289	2.39102	1	5.73669
2020-10-27	0-14	1751	3	0.171331	0.16
	15-44	17818	245	1.37501	0.38
	45-64	37571	2347	6.24684	0.265
	65-74	29362	4172	14.2088	0.105
	75+	68402	17278	25.2595	0.09
	Unknown	1080228	11496	1.06422
	Total	1235132	35541	2.87751	1	5.97061
2020-10-20	0-14	1585	3	0.189274	0.16
	15-44	16598	234	1.40981	0.38
	45-64	34821	2270	6.51905	0.265
	65-74	26699	3975	14.8882	0.105
	75+	61554	16261	26.4175	0.09
	Unknown	816164	11142	1.36517
	Total	957421	33885	3.5392	1	6.23439
2020-10-13	0-14	1460	3	0.205479	0.16
	15-44	15844	231	1.45797	0.38
	45-64	33071	2206	6.6705	0.265
	65-74	25075	3881	15.4776	0.105
	75+	57393	15631	27.235	0.09
	Unknown	646220	10981	1.69927
	Total	779063	32933	4.22726	1	6.43088
2020-10-06	0-14	1403	3	0.213828	0.16
	15-44	15246	228	1.49547	0.38
	45-64	31848	2176	6.83245	0.265
	65-74	24082	3795	15.7587	0.105
	75+	54867	15254	27.8018	0.09
	Unknown	526063	10909	2.07371
	Total	653509	32365	4.95249	1	6.56991
2020-09-29	0-14	1347	3	0.222717	0.16
	15-44	14708	224	1.52298	0.38
	45-64	30812	2153	6.98754	0.265
	65-74	23218	3736	16.091	0.105
	75+	53146	14964	28.1564	0.09
	Unknown	440304	10813	2.4558
	Total	563535	31893	5.65945	1	6.68969
2020-09-22	0-14	1306	3	0.229709	0.16
	15-44	14199	221	1.55645	0.38
	45-64	29816	2125	7.12705	0.265
	65-74	22494	3691	16.4088	0.105
	75+	51579	14686	28.4728	0.09
	Unknown	361747	10690	2.9551
	Total	481141	31416	6.52948	1	6.80235
2020-09-15	0-14	1232	3	0.243506	0.16
	15-44	13638	221	1.62047	0.38
	45-64	28785	2106	7.31631	0.265
	65-74	21776	3641	16.7202	0.105
	75+	49865	14381	28.8399	0.09
	Unknown	289592	10647	3.67655
	Total	404888	30999	7.65619	1	6.94478
2020-09-08	0-14	1192	3	0.251678	0.16
	15-44	13199	220	1.66679	0.38
	45-64	28124	2093	7.44204	0.265
	65-74	21276	3619	17.0098	0.105
	75+	48944	14239	29.0924	0.09
	Unknown	231366	10590	4.57716
	Total	344101	30764	8.9404	1	7.05014
2020-09-01	0-14	1138	3	0.26362	0.16
	15-44	12774	216	1.69093	0.38
	45-64	27589	2083	7.55011	0.265
	65-74	20896	3591	17.1851	0.105
	75+	48332	14140	29.256	0.09
	Unknown	182295	10628	5.83011
	Total	293024	30661	10.4636	1	7.12299
2020-08-25	0-14	1097	3	0.273473	0.16
	15-44	12465	214	1.71681	0.38
	45-64	27250	2073	7.60734	0.265
	65-74	20691	3565	17.2297	0.105
	75+	47928	14071	29.3586	0.09
	Unknown	145117	10618	7.31685
	Total	254548	30544	11.9993	1	7.16348
2020-08-18	0-14	1064	3	0.281955	0.16
	15-44	12185	211	1.73164	0.38
	45-64	26977	2066	7.65838	0.265
	65-74	20485	3542	17.2907	0.105
	75+	47645	14007	29.3987	0.09
	Unknown	116687	10622	9.10298
	Total	225043	30451	13.5312	1	7.19401
2020-08-11	0-14	1045	3	0.287081	0.16
	15-44	11934	209	1.7513	0.38
	45-64	26759	2055	7.67966	0.265
	65-74	20322	3529	17.3654	0.105
	75+	47327	13942	29.4589	0.09
	Unknown	99309	10616	10.6899
	Total	206696	30354	14.6853	1	7.2212
2020-08-04	0-14	1020	3	0.294118	0.16
	15-44	11729	204	1.73928	0.38
	45-64	26568	2047	7.70476	0.265
	65-74	20177	3518	17.4357	0.105
	75+	47066	13907	29.5479	0.09
	Unknown	87469	10617	12.138
	Total	194029	30296	15.6142	1	7.2398
2020-07-28	0-14	993	3	0.302115	0.16
	15-44	11558	202	1.74771	0.38
	45-64	26400	2037	7.71591	0.265
	65-74	20064	3504	17.4641	0.105
	75+	46848	13851	29.5658	0.09
	Unknown	79333	10626	13.3942
	Total	185196	30223	16.3195	1	7.25184
2020-07-21	0-14	961	3	0.312175	0.16
	15-44	11373	200	1.75855	0.38
	45-64	26228	2029	7.73601	0.265
	65-74	19949	3485	17.4695	0.105
	75+	46650	13820	29.6249	0.09
	Unknown	73175	10628	14.5241
	Total	178336	30165	16.9147	1	7.26878
2020-07-15	0-14	946	3	0.317125	0.16
	15-44	11223	199	1.77314	0.38
	45-64	26112	2017	7.72442	0.265
	65-74	19869	3472	17.4745	0.105
	75+	46464	13778	29.6531	0.09
	Unknown	68690	10651	15.5059
	Total	173304	30120	17.3799	1	7.2751
2020-07-07	0-14	926	3	0.323974	0.16
	15-44	11074	196	1.76991	0.38
	45-64	25985	2001	7.7006	0.265
	65-74	19761	3451	17.4637	0.105
	75+	46260	13696	29.6066	0.09
	Unknown	64804	10586	16.3354
	Total	168810	29933	17.7318	1	7.26334
2020-06-30	0-14	912	3	0.328947	0.16
	15-44	10935	194	1.77412	0.38
	45-64	25843	1993	7.71195	0.265
	65-74	19679	3426	17.4094	0.105
	75+	46086	13622	29.5578	0.09
	Unknown	61346	10605	17.2872
	Total	164801	29843	18.1085	1	7.25865
2020-06-23	0-14	903	3	0.332226	0.16
	15-44	10800	191	1.76852	0.38
	45-64	25717	1979	7.6953	0.265
	65-74	19573	3399	17.3658	0.105
	75+	45905	13552	29.5218	0.09
	Unknown	58369	10596	18.1535
	Total	161267	29720	18.4291	1	7.24482
2020-06-16	0-14	885	3	0.338983	0.16
	15-44	10659	187	1.75439	0.38
	45-64	25603	1962	7.66316	0.265
	65-74	19484	3372	17.3065	0.105
	75+	45637	13458	29.4892	0.09
	Unknown	55448	10565	19.0539
	Total	157716	29547	18.7343	1	7.22286
2020-06-09	0-14	867	3	0.346021	0.16
	15-44	10550	188	1.78199	0.38
	45-64	25481	1930	7.57427	0.265
	65-74	19382	3343	17.248	0.105
	75+	45405	13339	29.3778	0.09
	Unknown	52906	10493	19.8333
	Total	154591	29296	18.9507	1	7.19474
2020-06-02	0-14	850	3	0.352941	0.16
	15-44	10404	185	1.77816	0.38
	45-64	25302	1903	7.52114	0.265
	65-74	19251	3276	17.0173	0.105
	75+	44927	13115	29.1918	0.09
	Unknown	50591	10458	20.6717
	Total	151325	28940	19.1244	1	7.13935
2020-05-26	0-14	834	3	0.359712	0.16
	15-44	10279	181	1.76087	0.38
	45-64	25084	1857	7.40313	0.265
	65-74	19058	3204	16.8118	0.105
	75+	44396	12842	28.926	0.09
	Unknown	49420	10443	21.1311
	Total	149071	28530	19.1385	1	7.0571
2020-05-18	0-14	801	3	0.374532	0.16
	15-44	10099	174	1.72294	0.38
	45-64	24710	1787	7.23189	0.265
	65-74	18760	3108	16.5672	0.105
	75+	43290	12416	28.681	0.09
	Unknown	45243	10346	22.8676
	Total	142903	27834	19.4775	1	6.95194
2020-05-12	0-14	769	3	0.390117	0.16
	15-44	9911	163	1.64464	0.38
	45-64	24342	1717	7.05365	0.265
	65-74	18446	2998	16.2528	0.105
	75+	42246	12025	28.4642	0.09
	Unknown	44513	10085	22.6563
	Total	140227	26991	19.2481	1	6.82493
2020-05-05	0-14	792	2	0.252525	0.16
	15-44	9610	153	1.59209	0.38
	45-64	23849	1591	6.67114	0.265
	65-74	18019	2821	15.6557	0.105
	75+	40643	11396	28.0393	0.09
	Unknown	40054	9598	23.9627
	Total	132967	25561	19.2236	1	6.58063
2020-04-28	0-14	740	2	0.27027	0.16
	15-44	9205	137	1.48832	0.38
	45-64	23077	1474	6.38731	0.265
	65-74	17336	2586	14.9169	0.105
	75+	38179	10519	27.5518	0.09
	Unknown	38298	8968	23.4164
	Total	126835	23686	18.6747	1	6.34738
2020-04-21	0-14	671	2	0.298063	0.16
	15-44	8590	125	1.45518	0.38
	45-64	21828	1292	5.919	0.265
	65-74	16182	2248	13.892	0.105
	75+	34301	9153	26.6844	0.09
	Unknown	35752	7976	22.3092
	Total	117324	20796	17.7253	1	6.02944
2020-04-14	0-14	592	1	0.168919	0.16
	15-44	7524	105	1.39553	0.38
	45-64	19689	1016	5.16024	0.265
	65-74	14405	1769	12.2805	0.105
	75+	28438	7171	25.2163	0.09
	Unknown	32925	6591	20.0182
	Total	103573	16653	16.0785	1	5.48371
2020-04-07	0-14	451	0	0	0.16
	15-44	6242	65	1.04133	0.38
	45-64	16448	736	4.47471	0.265
	65-74	11924	1257	10.5418	0.105
	75+	20826	4975	23.8884	0.09
	Unknown	38919	3295	8.4663
	Total	94810	10328	10.8934	1	4.83835
2020-03-31	0-14	309	0	0	0.16
	15-44	4168	29	0.695777	0.38
	45-64	10525	319	3.03088	0.265
	65-74	7677	589	7.67227	0.105
	75+	12524	2539	20.2731	0.09
	Unknown	168	2	1.19048
	Total	35371	3478	9.83291	1	3.69774
2020-03-24	0-14	167	0	0	0.16
	15-44	3882	5	0.1288	0.38
	45-64	4204	32	0.76118	0.265
	65-74	1778	73	4.10574	0.105
	75+	2675	397	14.8411	0.09
	Unknown	9596	593	6.17966
	Total	22302	1100	4.93229	1	2.01746
2020-03-15	0-14	126	0	0	0.16
	15-44	1808	2	0.110619	0.38
	45-64	2067	11	0.532172	0.265
	65-74	850	20	2.35294	0.105
	75+	1236	127	10.2751	0.09
	Unknown	291	1	0.343643
	Total	6378	161	2.5243	1	1.35488
2020-03-10	0-17	87	1	1.14943	0.193
	18-64	1111	6	0.540054	0.612
	65-74	272	5	1.83824	0.105
	75+	349	33	9.45559	0.09
	Unknown	220	0	0
	Total	2039	45	2.20696	1	1.59637
2020-03-04	0-17	60	NA		0.193
	18-64	148	NA		0.612
	65-74	31	NA		0.105
	75+	46	NA		0.09
	Total	285	4	1.40351	1	NA
Sources specified in accompanying paper

### Sheet: Spain
Date	Age group	Confirmed cases nij	Observed deaths dij	Age-specific CFR, crude total CFR (%)	Standard european population (weights)	Age-standardized CFR (%)
2020-12-29	0-2	20858	13	0.0623262	0.03
	2-4	30222	1	0.00330885	0.01
	5-14	151400	5	0.00330251	0.11
	15-29	353322	61	0.0172647	0.17
	30-39	260876	125	0.0479155	0.135
	40-49	315670	451	0.142871	0.135
	50-59	283026	1329	0.469568	0.13
	60-69	185220	3631	1.96037	0.11
	70-79	129365	8931	6.90372	0.11
	80+	166497	26729	16.0537	0.06
	Unknown	11411	175	1.53361
	Total	1907867	41451	2.17264	1	2.03028
2020-12-22	0-2	20228	13	0.0642674	0.03
	2-4	29308	1	0.00341204	0.01
	5-14	146060	5	0.00342325	0.11
	15-29	341532	58	0.0169823	0.17
	30-39	252236	123	0.0487639	0.135
	40-49	305058	440	0.144235	0.135
	50-59	273561	1301	0.475579	0.13
	60-69	179182	3551	1.98178	0.11
	70-79	125358	8741	6.97283	0.11
	80+	162374	26110	16.0802	0.06
	Unknown	11612	196	1.68791
	Total	1846509	40539	2.19544	1	2.04292
2020-12-16	0-2	19562	12	0.0613434	0.03
	2-4	28395	1	0.00352175	0.01
	5-14	140765	4	0.00284162	0.11
	15-29	330586	57	0.0172421	0.17
	30-39	244235	117	0.0479047	0.135
	40-49	295475	422	0.142821	0.135
	50-59	265117	1271	0.479411	0.13
	60-69	173617	3444	1.98368	0.11
	70-79	121689	8566	7.03926	0.11
	80+	158436	25492	16.0898	0.06
	Unknown	12004	228	1.89937
	Total	1789881	39614	2.21322	1	2.0511
2020-12-09	0-2	19003	12	0.0631479	0.03
	2-4	27452	1	0.00364272	0.01
	5-14	135237	4	0.00295777	0.11
	15-29	318937	56	0.0175583	0.17
	30-39	235534	111	0.047127	0.135
	40-49	284725	412	0.144701	0.135
	50-59	256059	1230	0.480358	0.13
	60-69	167621	3285	1.95978	0.11
	70-79	117778	8217	6.97668	0.11
	80+	153957	24483	15.9025	0.06
	Unknown	12375	227	1.83434
	Total	1728678	38038	2.20041	1	2.03074
2020-12-02	0-2	18486	12	0.064914	0.03
	2-4	26607	1	0.00375841	0.01
	5-14	130483	3	0.00229915	0.11
	15-29	310518	53	0.0170683	0.17
	30-39	229154	109	0.0475663	0.135
	40-49	276976	388	0.140084	0.135
	50-59	249395	1181	0.473546	0.13
	60-69	163125	3175	1.94636	0.11
	70-79	114811	7965	6.93749	0.11
	80+	150290	23692	15.7642	0.06
	Unknown	12514	226	1.80598
	Total	1682359	36805	2.1877	1	2.01511
2020-11-25	0-2	17894	12	0.0670616	0.03
	2-4	25592	1	0.00390747	0.01
	5-14	124587	3	0.00240796	0.11
	15-29	299809	51	0.0170108	0.17
	30-39	221375	104	0.0469791	0.135
	40-49	266590	370	0.13879	0.135
	50-59	240480	1125	0.467814	0.13
	60-69	157357	3023	1.92111	0.11
	70-79	110716	7616	6.87886	0.11
	80+	145067	22517	15.5218	0.06
	Unknown	12196	233	1.91046
	Total	1621663	35055	2.16167	1	1.99041
2020-11-18	0-2	17055	9	0.0527704	0.03
	2-4	24272	1	0.00411997	0.01
	5-14	116808	3	0.00256832	0.11
	15-29	285703	50	0.0175007	0.17
	30-39	211071	100	0.0473774	0.135
	40-49	253330	357	0.140923	0.135
	50-59	228732	1078	0.471294	0.13
	60-69	149677	2845	1.90076	0.11
	70-79	105591	7218	6.83581	0.11
	80+	138879	21182	15.2521	0.06
	Unknown	10977	214	1.94953
	Total	1542095	33057	2.14364	1	1.96772
2020-11-11	0-2	15944	9	0.0564476	0.03
	2-4	22630	0	0	0.01
	5-14	105860	3	0.00283393	0.11
	15-29	264751	47	0.0177525	0.17
	30-39	195867	95	0.0485023	0.135
	40-49	233177	340	0.145812	0.135
	50-59	210344	1020	0.48492	0.13
	60-69	137819	2697	1.95691	0.11
	70-79	97798	6803	6.95617	0.11
	80+	129822	19834	15.2778	0.06
	Unknown	11082	208	1.87692
	Total	1425094	31056	2.17922	1	1.99141
2020-11-05	0-2	14894	9	0.060427	0.03
	2-4	21024	0	0	0.01
	5-14	95207	2	0.00210069	0.11
	15-29	244592	43	0.0175803	0.17
	30-39	181831	93	0.0511464	0.135
	40-49	214870	330	0.153581	0.135
	50-59	193566	979	0.505771	0.13
	60-69	126931	2566	2.02157	0.11
	70-79	90701	6513	7.18074	0.11
	80+	121814	18793	15.4276	0.06
	Unknown	10707	176	1.64378
	Total	1316137	29504	2.24171	1	2.03633
2020-10-28	0-2	13319	7	0.0525565	0.03
	2-4	18604	0	0	0.01
	5-14	79056	2	0.00252985	0.11
	15-29	211840	44	0.0207704	0.17
	30-39	159898	91	0.0569113	0.135
	40-49	186919	311	0.166382	0.135
	50-59	168766	924	0.547504	0.13
	60-69	110991	2408	2.16955	0.11
	70-79	80313	6191	7.70859	0.11
	80+	110244	17647	16.0072	0.06
	Unknown	9583	157	1.63832
	Total	1149533	27782	2.41681	1	2.15373
2020-10-21	0-2	12087	7	0.0579135	0.03
	2-4	16864	0	0	0.01
	5-14	67304	1	0.0014858	0.11
	15-29	184980	42	0.0227052	0.17
	30-39	142676	85	0.0595755	0.135
	40-49	165256	290	0.175485	0.135
	50-59	149379	891	0.596469	0.13
	60-69	98772	2321	2.34986	0.11
	70-79	72593	5985	8.2446	0.11
	80+	101560	16916	16.6562	0.06
	Unknown	8167	142	1.7387
	Total	1019638	26680	2.61661	1	2.27979
2020-10-14	0-2	11037	7	0.063423	0.03
	2-4	15582	0	0	0.01
	5-14	58709	1	0.00170332	0.11
	15-29	164116	40	0.024373	0.17
	30-39	129558	83	0.064064	0.135
	40-49	148966	283	0.189976	0.135
	50-59	134669	856	0.635633	0.13
	60-69	90008	2234	2.482	0.11
	70-79	67061	5800	8.64884	0.11
	80+	95590	16286	17.0373	0.06
	Unknown	7602	138	1.81531
	Total	922898	25728	2.78774	1	2.36979
2020-10-07	0-2	10143	6	0.0591541	0.03
	2-4	14444	0	0	0.01
	5-14	51958	1	0.00192463	0.11
	15-29	148288	40	0.0269745	0.17
	30-39	119551	78	0.0652441	0.135
	40-49	137038	271	0.197755	0.135
	50-59	123760	832	0.672269	0.13
	60-69	83431	2152	2.57938	0.11
	70-79	62958	5631	8.94406	0.11
	80+	90852	15742	17.3271	0.06
	Unknown	8349	124	1.48521
	Total	850772	24877	2.92405	1	2.43667
2020-09-30	0-2	9217	5	0.0542476	0.03
	2-4	13109	0	0	0.01
	5-14	45245	1	0.00221019	0.11
	15-29	134563	37	0.0274964	0.17
	30-39	110248	74	0.0671214	0.135
	40-49	125775	265	0.210694	0.135
	50-59	114360	795	0.695173	0.13
	60-69	77660	2092	2.69379	0.11
	70-79	59536	5488	9.21795	0.11
	80+	87015	15276	17.5556	0.06
	Unknown	7416	123	1.65858
	Total	784144	24156	3.08056	1	2.49805
2020-09-23	0-2	7976	3	0.0376128	0.03
	2-4	11011	0	0	0.01
	5-14	37116	1	0.00269426	0.11
	15-29	119389	34	0.0284783	0.17
	30-39	98961	72	0.0727559	0.135
	40-49	112811	258	0.228701	0.135
	50-59	104168	765	0.734391	0.13
	60-69	71249	2025	2.84215	0.11
	70-79	55498	5334	9.61116	0.11
	80+	82822	14732	17.7875	0.06
	Unknown	7578	103	1.3592
	Total	708579	23327	3.29208	1	2.57955
2020-09-16	0-2	6564	3	0.0457038	0.03
	2-4	8631	0	0	0.01
	5-14	29363	1	0.00340565	0.11
	15-29	103808	35	0.0337161	0.17
	30-39	87042	69	0.0792721	0.135
	40-49	99568	247	0.248072	0.135
	50-59	93502	733	0.78394	0.13
	60-69	64474	1971	3.05705	0.11
	70-79	51364	5227	10.1764	0.11
	80+	78606	14268	18.1513	0.06
	Unknown	6719	97	1.44367
	Total	629641	22651	3.59745	1	2.69834
2020-09-09	0-2	5346	4	0.0748223	0.03
	2-4	6767	0	0	0.01
	5-14	23029	1	0.00434235	0.11
	15-29	89418	32	0.035787	0.17
	30-39	75988	69	0.0908038	0.135
	40-49	87159	237	0.271917	0.135
	50-59	83349	712	0.854239	0.13
	60-69	58248	1924	3.30312	0.11
	70-79	47458	5117	10.7822	0.11
	80+	74831	13771	18.4028	0.06
	Unknown	6832	80	1.17096
	Total	558425	21947	3.93016	1	2.82237
2020-09-02	0-2	4436	4	0.0901713	0.03
	2-4	5580	0	0	0.01
	5-14	18589	1	0.00537953	0.11
	15-29	77905	31	0.0397921	0.17
	30-39	67276	69	0.102563	0.135
	40-49	78037	233	0.298576	0.135
	50-59	75881	699	0.921179	0.13
	60-69	53748	1902	3.53874	0.11
	70-79	44624	5060	11.3392	0.11
	80+	71935	13588	18.8893	0.06
	Unknown	5833	80	1.37151
	Total	503844	21667	4.30034	1	2.9539
2020-08-27	0-2	3405	4	0.117474	0.03
	2-4	4300	0	0	0.01
	5-14	13990	1	0.00714796	0.11
	15-29	63687	31	0.0486756	0.17
	30-39	56949	67	0.117649	0.135
	40-49	67837	228	0.3361	0.135
	50-59	67629	684	1.0114	0.13
	60-69	48969	1883	3.84529	0.11
	70-79	41773	5005	11.9814	0.11
	80+	69031	13365	19.3609	0.06
	Unknown	6761	50	0.739536
	Total	444331	21318	4.79777	1	3.10791
2020-08-20	0-2	2576	4	0.15528	0.03
	2-4	3167	0	0	0.01
	5-14	10320	1	0.00968992	0.11
	15-29	50934	30	0.0588998	0.17
	30-39	47822	64	0.13383	0.135
	40-49	59444	225	0.378508	0.135
	50-59	61204	677	1.10614	0.13
	60-69	45095	1863	4.13128	0.11
	70-79	39665	4971	12.5325	0.11
	80+	66942	13253	19.7977	0.06
	Unknown	5529	48	0.86815
	Total	392698	21136	5.38225	1	3.24958
2020-08-13	0-2	1861	4	0.214938	0.03
	2-4	2089	0	0	0.01
	5-14	6858	1	0.0145815	0.11
	15-29	39486	29	0.0734438	0.17
	30-39	39948	63	0.157705	0.135
	40-49	51855	222	0.428117	0.135
	50-59	55533	669	1.20469	0.13
	60-69	41833	1852	4.42713	0.11
	70-79	37830	4951	13.0875	0.11
	80+	65093	13112	20.1435	0.06
	Unknown	5027	24	0.477422
	Total	347413	20927	6.02367	1	3.39145
2020-08-06	0-2	1467	4	0.272665	0.03
	2-4	1563	0	0	0.01
	5-14	5309	1	0.0188359	0.11
	15-29	33800	29	0.0857988	0.17
	30-39	35929	63	0.175346	0.135
	40-49	48120	221	0.459268	0.135
	50-59	52850	666	1.26017	0.13
	60-69	40297	1845	4.5785	0.11
	70-79	36839	4934	13.3934	0.11
	80+	64007	13041	20.3743	0.06
	Unknown	5252	20	0.380807
	Total	325433	20824	6.39886	1	3.4737
2020-07-30	0-2	1003	3	0.299103	0.03
	2-4	1016	0	0	0.01
	5-14	3518	1	0.0284252	0.11
	15-29	27410	29	0.105801	0.17
	30-39	31673	64	0.202065	0.135
	40-49	44238	221	0.499571	0.135
	50-59	50066	664	1.32625	0.13
	60-69	38688	1839	4.75341	0.11
	70-79	35969	4928	13.7007	0.11
	80+	62949	13002	20.6548	0.06
	Unknown	4481	20	0.446329
	Total	301011	20771	6.90041	1	3.56646
2020-07-23	0-2	764	3	0.39267	0.03
	2-4	678	0	0	0.01
	5-14	2424	1	0.0412541	0.11
	15-29	23151	29	0.125265	0.17
	30-39	29021	64	0.22053	0.135
	40-49	41765	221	0.529151	0.135
	50-59	48300	663	1.37267	0.13
	60-69	37761	1839	4.8701	0.11
	70-79	35406	4926	13.9129	0.11
	80+	62222	12989	20.8753	0.06
	Unknown	4277	20	0.467617
	Total	285769	20755	7.26286	1	3.63591
2020-07-15	0-2	611	3	0.490998	0.03
	2-4	423	0	0	0.01
	5-14	1671	1	0.0598444	0.11
	15-29	19918	29	0.145597	0.17
	30-39	27534	64	0.23244	0.135
	40-49	40707	220	0.540448	0.135
	50-59	47972	662	1.37997	0.13
	60-69	37807	1837	4.85889	0.11
	70-79	35599	4926	13.8375	0.11
	80+	63046	12978	20.585	0.06
	Unknown	2972	20	0.672948
	Total	278260	20740	7.45346	1	3.6215
2020-05-11	0-2	381	2	0.524934	0.03
	2-4	192	0	0	0.01
	5-14	826	1	0.121065	0.11
	15-29	15421	28	0.181571	0.17
	30-39	23489	63	0.268211	0.135
	40-49	36042	217	0.602075	0.135
	50-59	43668	653	1.49537	0.13
	60-69	35074	1820	5.18903	0.11
	70-79	33345	4884	14.6469	0.11
	80+	58731	12839	21.8607	0.06
	Unknown	3118	20	0.641437
	Total	250287	20527	8.20138	1	3.86541
2020-05-06	0-2	331	2	0.60423	0.03
	2-4	158	0	0	0.01
	5-14	633	0	0	0.11
	15-29	13054	26	0.199173	0.17
	30-39	20406	55	0.269529	0.135
	40-49	31556	185	0.586259	0.135
	50-59	38540	560	1.45304	0.13
	60-69	31610	1524	4.82126	0.11
	70-79	30312	4273	14.0967	0.11
	80+	49268	10619	21.5535	0.06
	Unknown	5579	19	0.340563
	Total	221447	17263	7.79554	1	3.7306
2020-04-29	0-2	309	2	0.647249	0.03
	2-4	138	0	0	0.01
	5-14	537	0	0	0.11
	15-29	11893	25	0.210208	0.17
	30-39	18825	53	0.281541	0.135
	40-49	29350	172	0.586031	0.135
	50-59	36126	497	1.37574	0.13
	60-69	30112	1392	4.62274	0.11
	70-79	29270	3996	13.6522	0.11
	80+	46361	9727	20.981	0.06
	Unknown	10514	9	0.0856002
	Total	213435	15873	7.43692	1	3.62022
2020-04-22	0-2	238	2	0.840336	0.03
	2-4	95	0	0	0.01
	5-14	406	0	0	0.11
	15-29	8223	23	0.279703	0.17
	30-39	13819	40	0.289457	0.135
	40-49	21611	134	0.620055	0.135
	50-59	26898	393	1.46108	0.13
	60-69	23022	1114	4.83885	0.11
	70-79	22013	3291	14.9503	0.11
	80+	31155	7635	24.5065	0.06
	Unknown	65544	10	0.0152569
	Total	213024	12642	5.93454	1	4.03268
2020-04-15	0-2	171	2	1.16959	0.03
	2-4	69	0	0	0.01
	5-14	325	0	0	0.11
	15-29	6761	17	0.251442	0.17
	30-39	11662	33	0.28297	0.135
	40-49	18259	110	0.602443	0.135
	50-59	22788	298	1.30771	0.13
	60-69	20022	886	4.42513	0.11
	70-79	18997	2650	13.9496	0.11
	80+	22973	5638	24.5419	0.06
	Unknown	60789	7	0.0115152
	Total	182816	9641	5.27361	1	3.86109
2020-04-05	0-2	72	1	1.38889	0.03
	2-4	47	0	0	0.01
	5-14	230	0	0	0.11
	15-29	4668	6	0.128535	0.17
	30-39	8348	14	0.167705	0.135
	40-49	12733	46	0.361266	0.135
	50-59	15754	125	0.793449	0.13
	60-69	14021	378	2.69596	0.11
	70-79	13446	1201	8.93202	0.11
	80+	13810	2636	19.0876	0.06
	Unknown	51903	2	0.00385334
	Total	135032	4409	3.26515	1	2.66241
2020-03-31	0-2	98	1	1.02041	0.03
	2-4	39	0	0	0.01
	5-14	176	0	0	0.11
	15-29	3048	6	0.19685	0.17
	30-39	5335	11	0.206186	0.135
	40-49	7960	41	0.515075	0.135
	50-59	9449	86	0.910149	0.13
	60-69	8694	272	3.12859	0.11
	70-79	8648	857	9.90981	0.11
	80+	8322	1802	21.6534	0.06
	Unknown	50367	1	0.00198543
	Total	102136	3077	3.01265	1	3.0132
2020-03-24	0-2	60	0	0	0.03
	2-4	20	0	0	0.01
	5-14	112	0	0	0.11
	15-29	1513	3	0.198282	0.17
	30-39	2349	3	0.127714	0.135
	40-49	3122	8	0.256246	0.135
	50-59	3416	12	0.351288	0.13
	60-69	3162	58	1.83428	0.11
	70-79	3339	151	4.52231	0.11
	80+	3248	486	14.9631	0.06
	Unknown	27269	1	0.00366717
	Total	47610	722	1.51649	1	1.72822
2020-03-18	0-1	3	0	0	0.01
	1-4	5	0	0	0.03
	5-14	23	0	0	0.11
	15-44	432	0	0	0.38
	45-64	413	0	0	0.27
	65+	381	0	0	0.2
	Unknown	12459	20	0.160527
	Total	13716	20	0.145815	1	0
2020-03-11	0-1	0	0	-	0.01
	1-4	1	0	0	0.03
	5-14	2	0	0	0.11
	15-44	87	0	0	0.38
	45-64	81	0	0	0.27
	65+	57	0	0	0.2
	Unknown	1900	0	0
	Total	2128	0	0	1	0
2020-03-05	0-14	0	0	-	0.15
	15-44	48	0	0	0.38
	45-64	38	0	0	0.27
	65+	21	0	0	0.2
	Unknown	144	0	0
	Total	251	0	0	1	0
Sources specified in accompanying paper
